# A global overview of genetically interpretable comorbidities among common diseases in UK Biobank

**DOI:** 10.1101/2021.01.15.21249242

**Authors:** Guiying Dong, Jianfeng Feng, Fengzhu Sun, Jingqi Chen, Xing-Ming Zhao

## Abstract

**Background:** Comorbidities greatly increase global health burdens, but the landscapes of their genetic factors have not been systematically investigated.

**Methods:** We used the hospital inpatient data of 385,335 patients in UK Biobank to investigate the comorbid relations among 439 common diseases. Post-GWAS analyses were performed to identify comorbidity shared genetic risks at the genomic loci, network, as well as overall genetic architecture levels. We conducted network decomposition for interpretable comorbidity networks to detect the hub diseases and the involved molecules in comorbidity modules.

**Results:** 11,285 comorbidities among 439 common diseases were identified, and 46% of them were genetically interpretable at the loci, network, or overall genetic architecture level. The comorbidities affecting the same and different physiological systems showed different patterns at the shared genetic components, with the former more likely to share loci-level genetic components while the latter more likely to share network-level genetic components. Moreover, both the loci- and network-level genetic components shared by comorbidities mainly converged on cell immunity, protein metabolism, and gene silencing. Furthermore, we found that the genetically interpretable comorbidities tend to form network modules, mediated by hub diseases and featuring physiological categories. Finally, we showcased how hub diseases mediating the comorbidity modules could help provide useful insights into the genetic contributors for comorbiditities.

**Conclusions:** Our results provide a systematic resource for understanding the genetic predispositions of comorbidity, and indicate that hub diseases and converged molecules and functions may be the key for treating comorbidity. We have created an online database to facilitate researchers and physicians to browse, search or download these comorbidities (https://comorbidity.comp-sysbio.org).
