## Additional files for "A global overview of genetically interpretable comorbidities among common diseases in UK Biobank": Table S1.xlsx

### Sheet: Common diseases
ICD10	Description	Category	Number of patients	Female ratio	Average diagnosis age
A04	A04 Other bacterial intestinal infections	Infectious	3827	0.54	58.96
A08	A08 Viral and other specified intestinal infections	Infectious	1314	0.56	61.39
A09	A09 Diarrhoea and gastro-enteritis of presumed infectious origin	Infectious	10766	0.58	64.22
A40	A40 Streptococcal septicaemia	Infectious	411	0.39	62.15
A41	A41 Other septicaemia	Infectious	6601	0.46	64.14
A49	A49 Bacterial infection of unspecified site	Infectious	1186	0.44	60.87
B00	B00 Herpesviral [herpes simplex] infections	Infectious	432	0.54	59.47
B02	B02 Zoster [herpes zoster]	Infectious	780	0.53	62.26
B07	B07 Viral warts	Infectious	1005	0.56	57.29
B18	B18 Chronic viral hepatitis	Infectious	651	0.32	53.82
B34	B34 Viral infection of unspecified site	Infectious	2541	0.6	56.17
B37	B37 Candidiasis	Infectious	3662	0.57	62.73
B95	B95 Streptococcus and staphylococcus as the cause of diseases classified to other chapters	Infectious	6041	0.44	59.61
B96	B96 Other bacterial agents as the cause of diseases classified to other chapters	Infectious	13036	0.53	60.57
B97	B97 Viral agents as the cause of diseases classified to other chapters	Infectious	776	0.75	54.75
B98	B98 Other specified infectious agents as the cause of diseases classified to other chapters	Infectious	1946	0.51	64.67
C15	C15 Malignant neoplasm of oesophagus	Neoplasm	1052	0.25	65.16
C16	C16 Malignant neoplasm of stomach	Neoplasm	854	0.3	65.15
C18	C18 Malignant neoplasm of colon	Neoplasm	4317	0.45	63.56
C19;C20	C19 Malignant neoplasm of rectosigmoid junction;C20 Malignant neoplasm of rectum	Neoplasm	2756	0.38	62.6
C22	C22 Malignant neoplasm of liver and intrahepatic bile ducts	Neoplasm	578	0.41	65.64
C25	C25 Malignant neoplasm of pancreas	Neoplasm	971	0.47	65.77
C34	C34 Malignant neoplasm of bronchus and lung	Neoplasm	3381	0.47	66.07
C43;D03	C43 Malignant melanoma of skin;D03 Melanoma in situ	Neoplasm	3705	0.55	61.15
C44	C44 Other malignant neoplasms of skin	Neoplasm	15930	0.47	63.89
C49	C49 Malignant neoplasm of other connective and soft tissue	Neoplasm	423	0.44	59.7
C50;D05	C50 Malignant neoplasm of breast;D05 Carcinoma in situ of breast	Neoplasm	15801	0.99	58.58
C54	C54 Malignant neoplasm of corpus uteri	Neoplasm	1755	1	61.73
C56	C56 Malignant neoplasm of ovary	Neoplasm	1333	1	60.78
C61	C61 Malignant neoplasm of prostate	Neoplasm	8655	0	65.55
C64	C64 Malignant neoplasm of kidney, except renal pelvis	Neoplasm	1474	0.36	63.24
C67	C67 Malignant neoplasm of bladder	Neoplasm	2968	0.25	63.95
C71	C71 Malignant neoplasm of brain	Neoplasm	721	0.41	62.32
C73	C73 Malignant neoplasm of thyroid gland	Neoplasm	528	0.73	57.68
C80	C80 Malignant neoplasm without specification of site	Neoplasm	1877	0.53	64.11
C82;C83;C85	C82 Follicular [nodular] non-Hodgkin's lymphoma;C83 Diffuse non-Hodgkin's lymphoma;C85 Other and unspecified types of non-Hodgkin's lymphoma	Neoplasm	2506	0.46	61.99
C90	C90 Multiple myeloma and malignant plasma cell neoplasms	Neoplasm	889	0.43	64.13
C91	C91 Lymphoid leukaemia	Neoplasm	942	0.36	63.35
C92	C92 Myeloid leukaemia	Neoplasm	664	0.44	61.46
D04	D04 Carcinoma in situ of skin	Neoplasm	1030	0.51	65.43
D06;N87	D06 Carcinoma in situ of cervix uteri;N87 Dysplasia of cervix uteri	Neoplasm	2581	1	46.98
D07	D07 Carcinoma in situ of other and unspecified genital organs	Neoplasm	695	0.28	61.75
D10;D11	D10 Benign neoplasm of mouth and pharynx;D11 Benign neoplasm of major salivary glands	Neoplasm	1275	0.54	57.61
D12	D12 Benign neoplasm of colon, rectum, anus and anal canal	Neoplasm	19363	0.43	62.62
D13	D13 Benign neoplasm of other and ill-defined parts of digestive system	Neoplasm	1746	0.61	58.22
D16	D16 Benign neoplasm of bone and articular cartilage	Neoplasm	414	0.59	55.24
D17	D17 Benign lipomatous neoplasm	Neoplasm	8865	0.46	55.83
D18	D18 Haemangioma and lymphangioma, any site	Neoplasm	2148	0.56	58.05
D21	D21 Other benign neoplasms of connective and other soft tissue	Neoplasm	726	0.61	56.73
D22;D23	D22 Melanocytic naevi;D23 Other benign neoplasms of skin	Neoplasm	11110	0.63	54.97
D24	D24 Benign neoplasm of breast	Neoplasm	1902	0.99	51.58
D25	D25 Leiomyoma of uterus	Neoplasm	13924	1	51.39
D26	D26 Other benign neoplasms of uterus	Neoplasm	473	1	52.58
D27	D27 Benign neoplasm of ovary	Neoplasm	1947	1	56.33
D32	D32 Benign neoplasm of meninges	Neoplasm	735	0.75	60.11
D33	D33 Benign neoplasm of brain and other parts of central nervous system	Neoplasm	486	0.54	58.52
D35	D35 Benign neoplasm of other and unspecified endocrine glands	Neoplasm	1360	0.63	60.34
D36	D36 Benign neoplasm of other and unspecified sites	Neoplasm	1017	0.56	56.73
D37	D37 Neoplasm of uncertain or unknown behaviour of oral cavity and digestive organs	Neoplasm	1659	0.47	62.42
D41	D41 Neoplasm of uncertain or unknown behaviour of urinary organs	Neoplasm	1106	0.3	63.21
D45	D45 Polycythaemia vera	Neoplasm	551	0.3	59.19
D46	D46 Myelodysplastic syndromes	Neoplasm	444	0.41	65.56
D47	D47 Other neoplasms of uncertain or unknown behaviour of lymphoid, haematopoietic and related tissue	Neoplasm	963	0.48	64.78
D48	D48 Neoplasm of uncertain or unknown behaviour of other and unspecified sites	Neoplasm	1042	0.61	56.79
D50	D50 Iron deficiency anaemia	Hematological	13019	0.6	60.95
D51	D51 Vitamin B12 deficiency anaemia	Hematological	1328	0.66	62.1
D57	D57 Sickle-cell disorders	Hematological	483	0.7	51.51
D61	D61 Other aplastic anaemias	Hematological	716	0.41	63.78
D63	D63 Anaemia in chronic diseases classified elsewhere	Hematological	1117	0.54	63.27
D64	D64 Other anaemias	Hematological	18059	0.58	60.74
D68	D68 Other coagulation defects	Hematological	1412	0.57	58.09
D69	D69 Purpura and other haemorrhagic conditions	Hematological	2680	0.47	62.35
D70	D70 Agranulocytosis	Hematological	4914	0.6	61.8
D72	D72 Other disorders of white blood cells	Hematological	522	0.48	60.8
D73	D73 Diseases of spleen	Hematological	777	0.48	61.14
D75	D75 Other diseases of blood and blood-forming organs	Hematological	938	0.42	60.71
D86	D86 Sarcoidosis	Immunological	856	0.54	58.58
D89	D89 Other disorders involving the immune mechanism, not elsewhere classified	Immunological	469	0.5	63.03
E03	E03 Other hypothyroidism	Endocrine	20958	0.81	61.37
E04	E04 Other non-toxic goitre	Endocrine	2466	0.82	58.21
E05	E05 Thyrotoxicosis [hyperthyroidism]	Endocrine	2771	0.77	59.45
E06	E06 Thyroiditis	Endocrine	421	0.89	57.37
E07	E07 Other disorders of thyroid	Endocrine	613	0.8	61.09
E10	E10 Insulin-dependent diabetes mellitus	Immunological	4108	0.43	58
E11	E11 Non-insulin-dependent diabetes mellitus	Endocrine	29261	0.4	62.28
E14	E14 Unspecified diabetes mellitus	Endocrine	3867	0.4	61.95
E16	E16 Other disorders of pancreatic internal secretion	Endocrine	1640	0.4	62.72
E21	E21 Hyperparathyroidism and other disorders of parathyroid gland	Endocrine	1261	0.74	63.05
E22	E22 Hyperfunction of pituitary gland	Endocrine	493	0.53	59.96
E23	E23 Hypofunction and other disorders of pituitary gland	Endocrine	598	0.43	58.2
E27	E27 Other disorders of adrenal gland	Endocrine	750	0.57	60.29
E53	E53 Deficiency of other B group vitamins	Nutritional	1339	0.57	62.74
E55	E55 Vitamin D deficiency	Nutritional	1386	0.69	63.71
E61	E61 Deficiency of other nutrient elements	Nutritional	443	0.61	62
E66	E66 Obesity	Nutritional	19224	0.56	61.58
E78	E78 Disorders of lipoprotein metabolism and other lipidaemias	Metabolic	53818	0.4	63.28
E80	E80 Disorders of porphyrin and bilirubin metabolism	Metabolic	591	0.32	60.26
E83	E83 Disorders of mineral metabolism	Metabolic	3672	0.47	63.42
E86	E86 Volume depletion	Metabolic	4989	0.47	64.59
E87	E87 Other disorders of fluid, electrolyte and acid-base balance	Metabolic	9766	0.47	65.49
E88	E88 Other metabolic disorders	Metabolic	599	0.48	63.14
E89	E89 Postprocedural endocrine and metabolic disorders, not elsewhere classified	Metabolic	2065	0.79	61.35
F00;F01;F03;G30	F00 Dementia in Alzheimer's disease;F01 Vascular dementia;F03 Unspecified dementia;G30 Alzheimer's disease	Neurological	2128	0.46	70.5
F05	F05 Delirium, not induced by alcohol and other psychoactive substances	Psychiatric	1557	0.41	69.64
F06	F06 Other mental disorders due to brain damage and dysfunction and to physical disease	Psychiatric	463	0.46	65.34
F10	F10 Mental and behavioural disorders due to use of alcohol	Psychiatric	7461	0.26	57.97
F17	F17 Mental and behavioural disorders due to use of tobacco	Psychiatric	18179	0.45	61.16
F20	F20 Schizophrenia	Psychiatric	881	0.37	54.07
F31	F31 Bipolar affective disorder	Psychiatric	1449	0.59	57.03
F32	F32 Depressive episode	Psychiatric	18765	0.63	59.19
F33	F33 Recurrent depressive disorder	Psychiatric	997	0.63	55.19
F40	F40 Phobic anxiety disorders	Psychiatric	1096	0.7	62.8
F41	F41 Other anxiety disorders	Psychiatric	10708	0.64	61.5
F43	F43 Reaction to severe stress, and adjustment disorders	Psychiatric	767	0.5	52.83
F45	F45 Somatoform disorders	Psychiatric	576	0.64	55.82
F52	F52 Sexual dysfunction, not caused by organic disorder or disease	Psychiatric	439	0.05	58.79
F60	F60 Specific personality disorders	Psychiatric	473	0.55	51.45
G20	G20 Parkinson's disease	Neurological	1935	0.39	66.71
G25	G25 Other extrapyramidal and movement disorders	Neurological	1062	0.54	64.39
G31	G31 Other degenerative diseases of nervous system, not elsewhere classified	Neurological	1095	0.37	65.87
G35	G35 Multiple sclerosis	Neurological	1766	0.72	53.67
G40	G40 Epilepsy	Neurological	5191	0.49	57.61
G43	G43 Migraine	Neurological	4310	0.77	56.9
G44	G44 Other headache syndromes	Neurological	780	0.61	55.72
G45	G45 Transient cerebral ischaemic attacks and related syndromes	Neurological	3656	0.44	63.09
G47	G47 Sleep disorders	Neurological	8004	0.31	58.44
G50	G50 Disorders of trigeminal nerve	Neurological	686	0.7	60.7
G51	G51 Facial nerve disorders	Neurological	1260	0.51	59.36
G54;G55	G54 Nerve root and plexus disorders;G55 Nerve root and plexus compressions in diseases classified elsewhere	Neurological	6568	0.55	59.12
G56;G57	G56 Mononeuropathies of upper limb;G57 Mononeuropathies of lower limb	Neurological	16551	0.69	57.86
G58	G58 Other mononeuropathies	Neurological	490	0.54	58.51
G62	G62 Other polyneuropathies	Neurological	2034	0.41	63.24
G63	G63 Polyneuropathy in diseases classified elsewhere	Neurological	728	0.34	63.72
G81	G81 Hemiplegia	Neurological	2448	0.43	61.31
G82	G82 Paraplegia and tetraplegia	Neurological	456	0.38	57.64
G83	G83 Other paralytic syndromes	Neurological	569	0.49	59.9
G91	G91 Hydrocephalus	Neurological	687	0.53	61.25
G93	G93 Other disorders of brain	Neurological	2484	0.56	60.03
G95	G95 Other diseases of spinal cord	Neurological	904	0.42	60.92
G99	G99 Other disorders of nervous system in diseases classified elsewhere	Neurological	1649	0.44	61.03
H00	H00 Hordeolum and chalazion	Ophthalmological	2514	0.48	54.71
H01	H01 Other inflammation of eyelid	Ophthalmological	915	0.53	61.98
H02	H02 Other disorders of eyelid	Ophthalmological	7957	0.57	60.53
H04	H04 Disorders of lachrymal system	Ophthalmological	3248	0.67	62
H05	H05 Disorders of orbit	Ophthalmological	416	0.53	58.03
H10	H10 Conjunctivitis	Ophthalmological	411	0.52	61.71
H11	H11 Other disorders of conjunctiva	Ophthalmological	1220	0.56	59.42
H18	H18 Other disorders of cornea	Ophthalmological	1080	0.56	63.09
H20	H20 Iridocyclitis	Ophthalmological	575	0.55	59.26
H21	H21 Other disorders of iris and ciliary body	Ophthalmological	531	0.48	63.69
H25	H25 Senile cataract	Ophthalmological	15015	0.57	66.96
H26	H26 Other cataract	Ophthalmological	23683	0.56	65.35
H33	H33 Retinal detachments and breaks	Ophthalmological	4422	0.42	59.95
H34	H34 Retinal vascular occlusions	Ophthalmological	824	0.42	64.58
H35	H35 Other retinal disorders	Ophthalmological	5836	0.55	65.33
H36	H36 Retinal disorders in diseases classified elsewhere	Ophthalmological	2285	0.36	61.79
H40	H40 Glaucoma	Ophthalmological	7512	0.51	65.46
H43	H43 Disorders of vitreous body	Ophthalmological	2086	0.51	63.09
H44	H44 Disorders of globe	Ophthalmological	638	0.51	61.58
H47	H47 Other disorders of optic [2nd] nerve and visual pathways	Ophthalmological	484	0.56	61.8
H49	H49 Paralytic strabismus	Ophthalmological	423	0.5	60.15
H50	H50 Other strabismus	Ophthalmological	1250	0.57	56.73
H52	H52 Disorders of refraction and accommodation	Ophthalmological	2981	0.58	63.35
H53	H53 Visual disturbances	Ophthalmological	4644	0.55	60.6
H54	H54 Blindness and low vision	Ophthalmological	1470	0.48	62.91
H57	H57 Other disorders of eye and adnexa	Ophthalmological	747	0.59	60.16
H60	H60 Otitis externa	Ear, Nose, Throat	730	0.5	55.75
H61	H61 Other disorders of external ear	Ear, Nose, Throat	1314	0.49	59.46
H65;H66	H65 Nonsuppurative otitis media;H66 Suppurative and unspecified otitis media	Ear, Nose, Throat	2292	0.51	57.07
H71	H71 Cholesteatoma of middle ear	Ear, Nose, Throat	557	0.47	56.05
H72	H72 Perforation of tympanic membrane	Ear, Nose, Throat	1321	0.54	55.9
H73	H73 Other disorders of tympanic membrane	Ear, Nose, Throat	502	0.5	55.43
H74	H74 Other disorders of middle ear and mastoid	Ear, Nose, Throat	582	0.5	56.15
H81	H81 Disorders of vestibular function	Ear, Nose, Throat	1554	0.61	62.04
H83	H83 Other diseases of inner ear	Ear, Nose, Throat	1127	0.54	59.4
H90	H90 Conductive and sensorineural hearing loss	Ear, Nose, Throat	1492	0.5	60.73
H91	H91 Other hearing loss	Ear, Nose, Throat	4959	0.46	64.82
H92	H92 Otalgia and effusion of ear	Ear, Nose, Throat	713	0.56	56.42
H93	H93 Other disorders of ear, not elsewhere classified	Ear, Nose, Throat	993	0.52	60.86
I05	I05 Rheumatic mitral valve diseases	Cardiovascular	489	0.61	62.9
I07	I07 Rheumatic tricuspid valve diseases	Cardiovascular	585	0.49	66.16
I08	I08 Multiple valve diseases	Cardiovascular	3034	0.41	66.52
I10	I10 Essential (primary) hypertension	Cardiovascular	112927	0.47	62.34
I12	I12 Hypertensive renal disease	Cardiovascular	2073	0.38	61.93
I20	I20 Angina pectoris	Cardiovascular	25449	0.35	62.07
I21;I22	I21 Acute myocardial infarction;I22 Subsequent myocardial infarction	Cardiovascular	11771	0.23	61.44
I24	I24 Other acute ischaemic heart diseases	Cardiovascular	2352	0.28	64.34
I25	I25 Chronic ischaemic heart disease	Cardiovascular	36556	0.29	63.98
I26	I26 Pulmonary embolism	Cardiovascular	5399	0.46	62.03
I27	I27 Other pulmonary heart diseases	Cardiovascular	1452	0.47	65.99
I31	I31 Other diseases of pericardium	Cardiovascular	1763	0.39	61.89
I34	I34 Nonrheumatic mitral valve disorders	Cardiovascular	3730	0.44	64
I35	I35 Nonrheumatic aortic valve disorders	Cardiovascular	4101	0.37	65.54
I38	I38 Endocarditis, valve unspecified	Cardiovascular	600	0.5	63.52
I42	I42 Cardiomyopathy	Cardiovascular	1969	0.36	62.33
I44	I44 Atrioventricular and left bundle-branch block	Cardiovascular	6063	0.36	65.88
I45	I45 Other conduction disorders	Cardiovascular	3645	0.32	64.2
I46	I46 Cardiac arrest	Cardiovascular	1626	0.3	64.91
I47	I47 Paroxysmal tachycardia	Cardiovascular	4679	0.45	60.51
I48	I48 Atrial fibrillation and flutter	Cardiovascular	22139	0.34	65.06
I49	I49 Other cardiac arrhythmias	Cardiovascular	4136	0.42	63.27
I50	I50 Heart failure	Cardiovascular	8926	0.32	65.64
I51	I51 Complications and ill-defined descriptions of heart disease	Cardiovascular	7240	0.33	65.18
I60	I60 Subarachnoid haemorrhage	Cardiovascular	1106	0.63	57.42
I61	I61 Intracerebral haemorrhage	Cardiovascular	1130	0.41	63.55
I62	I62 Other nontraumatic intracranial haemorrhage	Cardiovascular	589	0.34	64.17
I63;I64	I63 Cerebral infarction;I64 Stroke, not specified as haemorrhage or infarction	Cardiovascular	6144	0.37	63.61
I65	I65 Occlusion and stenosis of precerebral arteries, not resulting in cerebral infarction	Cardiovascular	1525	0.32	64.96
I67	I67 Other cerebrovascular diseases	Cardiovascular	4194	0.45	65.55
I69	I69 Sequelae of cerebrovascular disease	Cardiovascular	2016	0.41	63.17
I70	I70 Atherosclerosis	Cardiovascular	1940	0.29	64.99
I71	I71 Aortic aneurysm and dissection	Cardiovascular	2176	0.19	66.84
I72	I72 Other aneurysm	Cardiovascular	743	0.36	63.67
I73	I73 Other peripheral vascular diseases	Cardiovascular	5702	0.42	62.96
I74	I74 Arterial embolism and thrombosis	Cardiovascular	1324	0.31	62.77
I77	I77 Other disorders of arteries and arterioles	Cardiovascular	2111	0.35	63.16
I78	I78 Diseases of capillaries	Cardiovascular	935	0.54	60.06
I80	I80 Phlebitis and thrombophlebitis	Cardiovascular	5499	0.45	60.05
I82	I82 Other venous embolism and thrombosis	Cardiovascular	604	0.51	59.83
I83	I83 Varicose veins of lower extremities	Cardiovascular	14178	0.65	55.35
I84	I84 Haemorrhoids	Cardiovascular	31892	0.51	58.26
I85	I85 Oesophageal varices	Cardiovascular	790	0.36	60.99
I86	I86 Varicose veins of other sites	Cardiovascular	692	0.23	55.72
I87	I87 Other disorders of veins	Cardiovascular	758	0.46	62.21
I89	I89 Other non-infective disorders of lymphatic vessels and lymph nodes	Cardiovascular	1134	0.62	62.14
I95	I95 Hypotension	Cardiovascular	8464	0.48	64.68
I98	I98 Other disorders of circulatory system in diseases classified elsewhere	Cardiovascular	413	0.3	60.7
J00;J06	J00 Acute nasopharyngitis [common cold];J06 Acute upper respiratory infections of multiple and unspecified sites	Ear, Nose, Throat	1770	0.6	57.73
J02	J02 Acute pharyngitis	Ear, Nose, Throat	1291	0.57	58.18
J03	J03 Acute tonsillitis	Ear, Nose, Throat	788	0.58	48.9
J10	J10 Influenza due to identified influenza virus	Respiratory	416	0.53	64.28
J13	J13 Pneumonia due to Streptococcus pneumoniae	Respiratory	422	0.46	60.87
J15	J15 Bacterial pneumonia, not elsewhere classified	Respiratory	745	0.38	61.56
J18	J18 Pneumonia, organism unspecified	Respiratory	14881	0.44	63.8
J22	J22 Unspecified acute lower respiratory infection	Respiratory	11590	0.48	61.52
J30	J30 Vasomotor and allergic rhinitis	Ear, Nose, Throat	1890	0.55	58.74
J31	J31 Chronic rhinitis, nasopharyngitis and pharyngitis	Ear, Nose, Throat	1239	0.48	56.29
J32	J32 Chronic sinusitis	Ear, Nose, Throat	3380	0.52	56.22
J33	J33 Nasal polyp	Ear, Nose, Throat	4130	0.33	56.39
J34	J34 Other disorders of nose and nasal sinuses	Ear, Nose, Throat	8627	0.41	53.3
J35	J35 Chronic diseases of tonsils and adenoids	Ear, Nose, Throat	1349	0.57	49.57
J36	J36 Peritonsillar abscess	Ear, Nose, Throat	562	0.41	50.45
J38	J38 Diseases of vocal cords and larynx, not elsewhere classified	Ear, Nose, Throat	2437	0.49	58.76
J39	J39 Other diseases of upper respiratory tract	Ear, Nose, Throat	1058	0.47	58.7
J40	J40 Bronchitis, not specified as acute or chronic	Respiratory	931	0.55	61.29
J42;J44	J42 Unspecified chronic bronchitis;J44 Other chronic obstructive pulmonary disease	Respiratory	13595	0.45	65.24
J43	J43 Emphysema	Respiratory	2773	0.41	65.34
J45	J45 Asthma	Respiratory	37337	0.61	58.14
J47	J47 Bronchiectasis	Respiratory	3155	0.57	65.2
J69	J69 Pneumonitis due to solids and liquids	Respiratory	1154	0.35	66.16
J81	J81 Pulmonary oedema	Respiratory	769	0.45	63.26
J84	J84 Other interstitial pulmonary diseases	Respiratory	1744	0.42	66.18
J86;J93	J86 Pyothorax;J93 Pneumothorax	Respiratory	1710	0.37	60.81
J90;J92;J94	J90 Pleural effusion, not elsewhere classified;J92 Pleural plaque;J94 Other pleural conditions	Respiratory	9527	0.41	64.5
J95	J95 Postprocedural respiratory disorders, not elsewhere classified	Respiratory	559	0.43	61.68
J96	J96 Respiratory failure, not elsewhere classified	Respiratory	3669	0.4	65.81
J98	J98 Other respiratory disorders	Respiratory	5690	0.46	64.07
K01	K01 Embedded and impacted teeth	Oral	2428	0.58	48.29
K02	K02 Dental caries	Oral	4765	0.52	56.31
K04	K04 Diseases of pulp and periapical tissues	Oral	3252	0.6	54.97
K05	K05 Gingivitis and periodontal diseases	Oral	1240	0.6	54.18
K06	K06 Other disorders of gingiva and edentulous alveolar ridge	Oral	468	0.57	59.53
K07	K07 Dentofacial anomalies [including malocclusion]	Oral	818	0.68	52.54
K08	K08 Other disorders of teeth and supporting structures	Oral	3829	0.55	57.77
K09	K09 Cysts of oral region, not elsewhere classified	Oral	575	0.48	56.11
K10	K10 Other diseases of jaws	Oral	505	0.57	59.14
K11	K11 Diseases of salivary glands	Oral	1380	0.56	56.9
K12	K12 Stomatitis and related lesions	Oral	1314	0.54	60.34
K13	K13 Other diseases of lip and oral mucosa	Oral	4110	0.56	59.04
K14	K14 Diseases of tongue	Oral	1759	0.55	59.64
K20;K21	K20 Oesophagitis;K21 Gastro-oesophageal reflux disease	Gastrointestinal	44943	0.54	60.48
K22	K22 Other diseases of oesophagus	Gastrointestinal	14304	0.43	62.06
K25	K25 Gastric ulcer	Gastrointestinal	6358	0.51	60.69
K26;K27	K26 Duodenal ulcer;K27 Peptic ulcer, site unspecified	Gastrointestinal	4913	0.36	59.15
K29	K29 Gastritis and duodenitis	Gastrointestinal	42719	0.54	60
K30	K30 Dyspepsia	Gastrointestinal	16821	0.64	58.19
K31	K31 Other diseases of stomach and duodenum	Gastrointestinal	11640	0.58	62.61
K35;K37	K35 Acute appendicitis;K37 Unspecified appendicitis	Gastrointestinal	4407	0.52	53.92
K40	K40 Inguinal hernia	Gastrointestinal	21049	0.07	59.84
K41	K41 Femoral hernia	Gastrointestinal	875	0.73	59.38
K42	K42 Umbilical hernia	Gastrointestinal	5389	0.28	58.19
K43	K43 Ventral hernia	Gastrointestinal	4850	0.51	59.62
K44	K44 Diaphragmatic hernia	Gastrointestinal	39329	0.57	60.59
K46	K46 Unspecified abdominal hernia	Gastrointestinal	489	0.42	62.35
K50	K50 Crohn's disease [regional enteritis]	Gastrointestinal	2380	0.56	56.11
K51	K51 Ulcerative colitis	Gastrointestinal	4348	0.48	56.6
K52	K52 Other non-infective gastro-enteritis and colitis	Gastrointestinal	21312	0.6	57.5
K55	K55 Vascular disorders of intestine	Gastrointestinal	1631	0.53	64.24
K56	K56 Paralytic ileus and intestinal obstruction without hernia	Gastrointestinal	5961	0.55	61.78
K57	K57 Diverticular disease of intestine	Gastrointestinal	41136	0.53	63.66
K58	K58 Irritable bowel syndrome	Gastrointestinal	8207	0.75	58.23
K59	K59 Other functional intestinal disorders	Gastrointestinal	17737	0.6	61.29
K60;K61	K60 Fissure and fistula of anal and rectal regions;K61 Abscess of anal and rectal regions	Gastrointestinal	5596	0.39	53.56
K62	K62 Other diseases of anus and rectum	Gastrointestinal	32228	0.51	58.28
K63	K63 Other diseases of intestine	Gastrointestinal	22181	0.46	62.91
K64	K64 Haemorrhoids and perianal venous thrombosis	Gastrointestinal	3706	0.53	65.32
K65	K65 Peritonitis	Gastrointestinal	1206	0.45	60.05
K66	K66 Other disorders of peritoneum	Gastrointestinal	5078	0.62	60.32
K70	K70 Alcoholic liver disease	Hepatobiliary pancreas	1244	0.2	58.38
K72	K72 Hepatic failure, not elsewhere classified	Hepatobiliary pancreas	585	0.38	62.42
K74	K74 Fibrosis and cirrhosis of liver	Hepatobiliary pancreas	1364	0.46	62.1
K75	K75 Other inflammatory liver diseases	Hepatobiliary pancreas	1092	0.53	61.49
K76	K76 Other diseases of liver	Hepatobiliary pancreas	5828	0.49	61.96
K80	K80 Cholelithiasis	Hepatobiliary pancreas	19795	0.7	58.76
K81	K81 Cholecystitis	Hepatobiliary pancreas	3746	0.61	58.66
K82	K82 Other diseases of gallbladder	Hepatobiliary pancreas	2573	0.7	59.23
K83	K83 Other diseases of biliary tract	Hepatobiliary pancreas	3039	0.56	62.51
K85	K85 Acute pancreatitis	Hepatobiliary pancreas	2792	0.51	59.85
K86	K86 Other diseases of pancreas	Hepatobiliary pancreas	1839	0.45	62.04
K90	K90 Intestinal malabsorption	Gastrointestinal	2848	0.65	58.33
K91	K91 Postprocedural disorders of digestive system, not elsewhere classified	Gastrointestinal	2347	0.47	60.86
K92	K92 Other diseases of digestive system	Gastrointestinal	14676	0.48	61.12
L02	L02 Cutaneous abscess, furuncle and carbuncle	Dermatological	3391	0.45	55.64
L03	L03 Cellulitis	Dermatological	10516	0.43	59.48
L05	L05 Pilonidal cyst	Dermatological	648	0.25	48.85
L08	L08 Other local infections of skin and subcutaneous tissue	Dermatological	1894	0.44	60.04
L27	L27 Dermatitis due to substances taken internally	Dermatological	712	0.56	60.21
L29	L29 Pruritus	Dermatological	1138	0.59	57.88
L30	L30 Other dermatitis	Dermatological	2479	0.53	60.39
L40	L40 Psoriasis	Dermatological	3387	0.47	59.64
L43	L43 Lichen planus	Dermatological	792	0.67	59.53
L50	L50 Urticaria	Dermatological	536	0.63	58.86
L53	L53 Other erythematous conditions	Dermatological	816	0.53	61.51
L57	L57 Skin changes due to chronic exposure to nonionising radiation	Dermatological	3581	0.49	64.31
L60	L60 Nail disorders	Dermatological	1512	0.49	55.09
L71	L71 Rosacea	Dermatological	454	0.45	60.36
L72	L72 Follicular cysts of skin and subcutaneous tissue	Dermatological	10778	0.52	55.06
L73	L73 Other follicular disorders	Dermatological	566	0.58	53.55
L81	L81 Other disorders of pigmentation	Dermatological	1133	0.62	59.99
L82	L82 Seborrhoeic keratosis	Dermatological	4295	0.54	60.75
L84	L84 Corns and callosities	Dermatological	415	0.79	59.82
L85	L85 Other epidermal thickening	Dermatological	966	0.53	62
L89	L89 Decubitus ulcer	Dermatological	1769	0.42	67.06
L90;L91	L90 Atrophic disorders of skin;L91 Hypertrophic disorders of skin	Dermatological	5244	0.66	56.85
L92	L92 Granulomatous disorders of skin and subcutaneous tissue	Dermatological	792	0.61	56.77
L97	L97 Ulcer of lower limb, not elsewhere classified	Dermatological	1814	0.35	63.51
L98	L98 Other disorders of skin and subcutaneous tissue, not elsewhere classified	Dermatological	7849	0.55	58.55
M00	M00 Pyogenic arthritis	Joint	573	0.39	59.75
M05	M05 Seropositive rheumatoid arthritis	Immunological	859	0.73	61.76
M06	M06 Other rheumatoid arthritis	Immunological	6587	0.69	62.04
M07	M07 Psoriatic and enteropathic arthropathies	Joint	1034	0.55	58.96
M10	M10 Gout	Joint	5405	0.14	64.32
M11	M11 Other crystal arthropathies	Joint	617	0.38	62.95
M13	M13 Other arthritis	Joint	19151	0.63	64
M15	M15 Polyarthrosis	Joint	6515	0.66	64.75
M16	M16 Coxarthrosis [arthrosis of hip]	Joint	16956	0.58	63.99
M17	M17 Gonarthrosis [arthrosis of knee]	Joint	29081	0.52	62.15
M18	M18 Arthrosis of first carpometacarpal joint	Joint	2010	0.76	62.87
M19	M19 Other arthrosis	Joint	26203	0.63	63.77
M20	M20 Acquired deformities of fingers and toes	Joint	13014	0.85	59.39
M21	M21 Other acquired deformities of limbs	Joint	2682	0.57	61.81
M22;M23	M22 Disorders of patella;M23 Internal derangement of knee	Joint	20788	0.45	56.6
M24	M24 Other specific joint derangements	Joint	3692	0.52	56.6
M25	M25 Other joint disorders, not elsewhere classified	Joint	19071	0.57	59.23
M31	M31 Other necrotising vasculopathies	Immunological	902	0.64	64.42
M32	M32 Systemic lupus erythematosus	Immunological	570	0.85	56.09
M35	M35 Other systemic involvement of connective tissue	Immunological	3161	0.73	64.75
M41	M41 Scoliosis	Spine	1755	0.75	64.08
M43	M43 Other deforming dorsopathies	Spine	2774	0.66	63.05
M45	M45 Ankylosing spondylitis	Immunological	886	0.34	59.83
M46	M46 Other inflammatory spondylopathies	Spine	2195	0.62	63.3
M47	M47 Spondylosis	Spine	11974	0.61	62.87
M48	M48 Other spondylopathies	Spine	6744	0.53	64.13
M50	M50 Cervical disk disorders	Spine	2259	0.5	58.6
M51	M51 Other intervertebral disk disorders	Spine	10898	0.57	58.66
M53	M53 Other dorsopathies, not elsewhere classified	Spine	767	0.77	55.94
M54	M54 Dorsalgia	Spine	21562	0.59	58.93
M62	M62 Other disorders of muscle	Muscular	1390	0.46	59.96
M65	M65 Synovitis and tenosynovitis	Muscular	7478	0.6	59.46
M66	M66 Spontaneous rupture of synovium and tendon	Muscular	727	0.49	59.6
M67	M67 Other disorders of synovium and tendon	Muscular	5289	0.64	56.72
M70	M70 Soft tissue disorders related to use, overuse and pressure	Muscular	2332	0.52	59.45
M71	M71 Other bursopathies	Muscular	1211	0.56	60.5
M72	M72 Fibroblastic disorders	Muscular	5401	0.29	62.26
M75	M75 Shoulder lesions	Muscular	13064	0.55	59.46
M76	M76 Enthesopathies of lower limb, excluding foot	Muscular	652	0.58	57.96
M77	M77 Other enthesopathies	Muscular	2408	0.65	56.11
M79	M79 Other soft tissue disorders, not elsewhere classified	Muscular	18612	0.61	59.5
M80	M80 Osteoporosis with pathological fracture	Bone	1351	0.69	61.09
M81	M81 Osteoporosis without pathological fracture	Bone	9918	0.82	65.37
M84;M94	M84 Disorders of continuity of bone;M94 Other disorders of cartilage	Bone	3209	0.57	57.31
M85	M85 Other disorders of bone density and structure	Bone	2101	0.81	63.56
M86	M86 Osteomyelitis	Bone	825	0.35	60.27
M87	M87 Osteonecrosis	Bone	767	0.55	58.75
M88	M88 Paget's disease of bone [osteitis deformans]	Bone	416	0.79	54.23
M89	M89 Other disorders of bone	Bone	2134	0.62	57.62
M90	M90 Osteopathies in diseases classified elsewhere	Bone	517	0.46	62.96
M95	M95 Other acquired deformities of musculoskeletal system and connective tissue	Bone	459	0.5	50.82
M96	M96 Postprocedural musculoskeletal disorders, not elsewhere classified	Bone	673	0.6	60.38
N02	N02 Recurrent and persistent haematuria	Urinary	927	0.44	58.31
N03	N03 Chronic nephritic syndrome	Urinary	1114	0.45	64.39
N08	N08 Glomerular disorders in diseases classified elsewhere	Urinary	603	0.37	61.12
N12	N12 Tubulo-interstitial nephritis, not specified as acute or chronic	Urinary	1465	0.73	57.77
N13	N13 Obstructive and reflux uropathy	Urinary	4052	0.4	61.56
N17	N17 Acute renal failure	Urinary	9312	0.37	66.65
N18	N18 Chronic renal failure	Urinary	9082	0.46	67.47
N19	N19 Unspecified renal failure	Urinary	2053	0.35	61.92
N20	N20 Calculus of kidney and ureter	Urinary	6679	0.31	57.75
N21	N21 Calculus of lower urinary tract	Urinary	1112	0.16	62.45
N23	N23 Unspecified renal colic	Urinary	2464	0.31	53.6
N28	N28 Other disorders of kidney and ureter, not elsewhere classified	Urinary	3822	0.41	63.15
N30	N30 Cystitis	Urinary	4131	0.64	60.38
N31	N31 Neuromuscular dysfunction of bladder, not elsewhere classified	Urinary	2084	0.57	57.29
N32	N32 Other disorders of bladder	Urinary	12287	0.33	61.16
N35	N35 Urethral stricture	Urinary	4649	0.4	59.27
N36	N36 Other disorders of urethra	Urinary	1074	0.58	60.42
N39	N39 Other disorders of urinary system	Urinary	27390	0.67	59.66
N40	N40 Hyperplasia of prostate	Male genital organs	16565	0	64.55
N41	N41 Inflammatory diseases of prostate	Male genital organs	2196	0	62.11
N42	N42 Other disorders of prostate	Male genital organs	1892	0	63.56
N43	N43 Hydrocele and spermatocele	Male genital organs	1890	0	59.24
N45	N45 Orchitis and epididymitis	Male genital organs	1125	0	56.06
N47	N47 Redundant prepuce, phimosis and paraphimosis	Male genital organs	2824	0	56.64
N48	N48 Other disorders of penis	Male genital organs	2859	0	58.63
N50	N50 Other disorders of male genital organs	Male genital organs	3738	0	57.06
N60	N60 Benign mammary dysplasia	Female genital organs	2357	0.99	53.32
N61	N61 Inflammatory disorders of breast	Female genital organs	650	0.96	52.55
N62	N62 Hypertrophy of breast	Female genital organs	1057	0.77	51.66
N63	N63 Unspecified lump in breast	Female genital organs	2047	0.98	51.93
N64	N64 Other disorders of breast	Female genital organs	1652	0.99	54.96
N70	N70 Salpingitis and oophoritis	Female genital organs	731	1	49.27
N72;N75	N72 Inflammatory disease of cervix uteri;N75 Diseases of Bartholin's gland	Female genital organs	2368	1	49.66
N73	N73 Other female pelvic inflammatory diseases	Female genital organs	3873	1	50.44
N76	N76 Other inflammation of vagina and vulva	Female genital organs	1038	1	54.14
N80	N80 Endometriosis	Female genital organs	4999	1	47.84
N81	N81 Female genital prolapse	Female genital organs	15187	1	59.16
N83	N83 Noninflammatory disorders of ovary, Fallopian tube and broad ligament	Female genital organs	6875	1	51.38
N84	N84 Polyp of female genital tract	Female genital organs	13967	1	54.7
N85	N85 Other noninflammatory disorders of uterus, except cervix	Female genital organs	7044	1	54.89
N86	N86 Erosion and ectropion of cervix uteri	Female genital organs	1146	1	45.7
N88	N88 Other noninflammatory disorders of cervix uteri	Female genital organs	2450	1	54.47
N89	N89 Other noninflammatory disorders of vagina	Female genital organs	2040	1	53.22
N90	N90 Other noninflammatory disorders of vulva and perineum	Female genital organs	2657	1	56.48
N92	N92 Excessive, frequent and irregular menstruation	Female genital organs	16896	1	46.87
N93	N93 Other abnormal uterine and vaginal bleeding	Female genital organs	5305	1	48.93
N94	N94 Pain and other conditions associated with female genital organs and menstrual cycle	Female genital organs	4310	1	46.6
N95	N95 Menopausal and other perimenopausal disorders	Female genital organs	13482	1	57.6
N97	N97 Female infertility	Female genital organs	1330	1	37.64
N99	N99 Postprocedural disorders of genito-urinary system, not elsewhere classified	Female genital organs	1567	0.75	59.23
