## Additional files for "A global overview of genetically interpretable comorbidities among common diseases in UK Biobank": Table S3.xlsx

### Sheet: Comorbidities not in Blair's
Disease1	Disease2	Description1	Description2	References
B34	E78	B34 Viral infection of unspecified site	E78 Disorders of lipoprotein metabolism and other lipidaemias	Feingold K R, Grunfeld C. The effect of inflammation and infection on lipids and lipoproteins[M]//Endotext [Internet]. MDText. com, Inc., 2019.
C71	H53	C71 Malignant neoplasm of brain	H53 Visual disturbances	Hankinson E V, Lyons C J, Hukin J, et al. Ophthalmological outcomes of patients treated for pineal region tumors[J]. Journal of Neurosurgery: Pediatrics, 2016, 17(5): 558-563.
H53	M19	H53 Visual disturbances	M19 Other arthrosis	Haddad A, Zisman D. Comorbidities in patients with psoriatic arthritis[J]. Rambam Maimonides medical journal, 2017, 8(1).
D69	H26	D69 Purpura and other haemorrhagic conditions	H26 Other cataract	/
D33	H49	D33 Benign neoplasm of brain and other parts of central nervous system	H49 Paralytic strabismus	Olusanya B, Tinley C, Grotte R. Paralytic Strabismus in South African Black and Mixed Race Children–A 15-year Clinic-based Review[J]. Ophthalmic epidemiology, 2012, 19(6): 396-400.
G43	H53	G43 Migraine	H53 Visual disturbances	Hupp S L, Kline L B, Corbett J J. Visual disturbances of migraine[J]. Survey of ophthalmology, 1989, 33(4): 221-236.
F41	H53	F41 Other anxiety disorders	H53 Visual disturbances	Robert Tym, Murray J Dyck, Gaye McGrath, Does a Visual Perceptual Disturbance Characterize Trauma-Related Anxiety Syndromes?, Journal of Anxiety Disorders, Volume 14, Issue 4, 2000, Pages 377-394
C34	I73	C34 Malignant neoplasm of bronchus and lung	I73 Other peripheral vascular diseases	Mathews J, Goel R, Evans W K, et al. Arterial occlusion in patients with peripheral vascular disease treated with platinum-based regimens for lung cancer[J]. Cancer chemotherapy and pharmacology, 1997, 40(1): 19-22.
E78	G31	E78 Disorders of lipoprotein metabolism and other lipidaemias	G31 Other degenerative diseases of nervous system, not elsewhere classified	Wang H, Eckel R H. What are lipoproteins doing in the brain?[J]. Trends in Endocrinology & Metabolism, 2014, 25(1): 8-14.
E11	H49	E11 Non-insulin-dependent diabetes mellitus	H49 Paralytic strabismus	Megan M. Geloneck, Brian J. Forbes, James Shaffer, Gui-shuang Ying, and Gil Binenbaum, Ocular complications in children with diabetes mellitus, Ophthalmology, 2015, 122(12): 2457–2464.
F40	H53	F40 Phobic anxiety disorders	H53 Visual disturbances	van der Aa H P A, Comijs H C, Penninx B W J H, et al. Major depressive and anxiety disorders in visually impaired older adults[J]. Investigative ophthalmology & visual science, 2015, 56(2): 849-854.
D69	F32	D69 Purpura and other haemorrhagic conditions	F32 Depressive episode	Bowie Han, Evaren E. Page, Lauren M. Stewart, Cassandra C. Deford, James G. Scott, Lauren H. Schwartz, Jedidiah J. Perdue, Deirdra R. Terrell, Sara K. Vesely, and James N. George, Depression and cognitive impairment following recovery from thrombotic thrombocytopenic purpura, 2015, 90(8), 709-714.
F32	H49	F32 Depressive episode	H49 Paralytic strabismus	Hatt SR, Leske DA, Liebermann L, Philbrick KL, Holmes JM. Depressive symptoms associated with poor health-related quality of life in adults with strabismus. Ophthalmology. 2014;121(10):2070‐2071. doi:10.1016/j.ophtha.2014.04.031
F40	H35	F40 Phobic anxiety disorders	H35 Other retinal disorders	Mozaffarieh M, Sacu S, Benesch T, et al. Mental health measures of anxiety and depression in patients with retinal detachment[J]. Clinical Practice and Epidemiology in Mental Health, 2007, 3(1): 10.
E03	H53	E03 Other hypothyroidism	H53 Visual disturbances	Roy Moncayo, Helga Moncayo, Exploring the aspect of psychosomatics in hypothyroidism: The WOMED model of body–mind interactions based on musculoskeletal changes, psychological stressors, and low levels of magnesium, Woman - Psychosomatic Gynaecology and Obstetrics, Volume 1, 2014, Pages 1-11, ISSN 2213-560X, https://doi.org/10.1016/j.woman.2014.02.001.
D33	H53	D33 Benign neoplasm of brain and other parts of central nervous system	H53 Visual disturbances	Peragallo J H. Effects of brain tumors on vision in children[J]. International ophthalmology clinics, 2018, 58(4): 83.
D86	H53	D86 Sarcoidosis	H53 Visual disturbances	Pasadhika S, Rosenbaum JT. Ocular Sarcoidosis. Clin Chest Med. 2015;36(4):669‐683. doi:10.1016/j.ccm.2015.08.009
I73	J43	I73 Other peripheral vascular diseases	J43 Emphysema	Barr R G. The epidemiology of vascular dysfunction relating to chronic obstructive pulmonary disease and emphysema[J]. Proceedings of the American Thoracic Society, 2011, 8(6): 522-527.
H53	I63;I64	H53 Visual disturbances	I64 Stroke, not specified as haemorrhage or infarction	Sand K M, Midelfart A, Thomassen L, et al. Visual impairment in stroke patients–a review[J]. Acta Neurologica Scandinavica, 2013, 127: 52-56.
G31	H53	G31 Other degenerative diseases of nervous system, not elsewhere classified	H53 Visual disturbances	Colligris P, Perez de Lara MJ, Colligris B, Pintor J. Ocular Manifestations of Alzheimer's and Other Neurodegenerative Diseases: The Prospect of the Eye as a Tool for the Early Diagnosis of Alzheimer's Disease. J Ophthalmol. 2018;2018:8538573. Published 2018 Jul 30. doi:10.1155/2018/8538573
H44	H53	H44 Disorders of globe	H53 Visual disturbances	Joseph Platnick, Alison V. Crum, Stephanie Soohoo, Paul Anthony Cedeño, Michele H. Johnson, The Globe: Infection, Inflammation, and Systemic Disease, Seminars in Ultrasound, CT and MRI, Volume 32, Issue 1, 2011, Pages 38-50.
E11	H53	E11 Non-insulin-dependent diabetes mellitus	H53 Visual disturbances	Sayin N, Kara N, Pekel G. Ocular complications of diabetes mellitus. World J Diabetes. 2015;6(1):92‐108. doi:10.4239/wjd.v6.i1.92
F32	H53	F32 Depressive episode	H53 Visual disturbances	van der Aa H P A, Comijs H C, Penninx B W J H, et al. Major depressive and anxiety disorders in visually impaired older adults[J]. Investigative ophthalmology & visual science, 2015, 56(2): 849-854.
