## Additional files for "A global overview of genetically interpretable comorbidities among common diseases in UK Biobank": Table S9.xlsx

### Sheet: Universal hub diseases
Universal hub disease	Network	Number of interpretable comorbidities	Comorbid diseases	Top 5 genetic components
I25	LG-network	97	C34 | C44 | C61 | D64 | D68 | D69 | D86 | E03 | E10 | E11 | E14 | E16 | E27 | E66 | E78 | E83 | F05 | F10 | F17 | G31 | G54;G55 | H25 | H26 | H35 | H36 | H40 | H91 | I10 | I20 | I21;I22 | I24 | I26 | I35 | I47 | I50 | I65 | I67 | I70 | I71 | I73 | I74 | I77 | I80 | I84 | J18 | J40 | J42;J44 | J43 | J45 | J47 | J84 | J86;J93 | J90;J92;J94 | J96 | K14 | K20;K21 | K30 | K40 | K44 | K51 | K52 | K57 |…	EHMT2, C2, DDX39B, HLA-C, HLA-B
J45	LG-network	109	A04 | A09 | B37 | B95 | C50;D05 | D50 | D51 | D64 | D69 | D86 | E03 | E05 | E10 | E11 | E14 | E16 | E21 | E27 | E66 | E78 | E83 | E89 | F05 | F17 | F32 | F41 | G45 | G51 | G54;G55 | G56;G57 | H11 | H25 | H26 | H36 | H91 | I10 | I20 | I21;I22 | I25 | I26 | I35 | I47 | I73 | I74 | I77 | I84 | J00;J06 | J03 | J30 | J31 | J32 | J33 | J35 | J42;J44 | J43 | J47 | J90;J92;J94 | K20;K21 | K22 | K25 | K29…	HLA-DQA1, HLA-DQB1, NOTCH4, PRRC2A, MSH5
E11	LG-network	102	A04 | B37 | C18 | C19;C20 | C61 | C82;C83;C85 | D50 | D51 | D64 | D68 | D69 | D75 | D86 | E03 | E04 | E05 | E16 | E21 | E27 | E66 | E78 | E83 | E89 | F10 | F31 | F32 | F41 | G40 | G47 | G51 | G54;G55 | G56;G57 | H25 | H26 | H36 | H40 | H43 | I10 | I20 | I21;I22 | I25 | I26 | I35 | I47 | I50 | I73 | I74 | I77 | I85 | J42;J44 | J45 | J47 | J86;J93 | J98 | K20;K21 | K22 | K29 | K44 | K50 | K51 | K52…	HLA-DQA1, HLA-C, HLA-DQB1, NOTCH4, PRRC2A, BAG6, MSH5, HLA-B
K57	LG-network	64	A04 | B37 | C18 | C19;C20 | D50 | D51 | D64 | D69 | E03 | E10 | E11 | E14 | E21 | E27 | E66 | E78 | E83 | E89 | F17 | G20 | H40 | H91 | I10 | I20 | I25 | I26 | I35 | I65 | I71 | I84 | J42;J44 | J43 | J45 | J47 | J84 | J90;J92;J94 | K20;K21 | K29 | K42 | K43 | K44 | K50 | K51 | K56 | K58 | K60;K61 | K63 | K80 | K82 | K90 | K92 | L40 | M06 | M07 | M10 | M13 | M35 | M48 | M54 | M81 | N17 | N18 | N20…	EHMT2, C6orf48, VWA7, HLA-DQA1, NOTCH4, HLA-DRB1, C6orf47, DDAH2, HLA-C, HLA-B
I10	LG-network	166	A04 | A08 | B34 | B37 | B98 | C18 | C19;C20 | C43;D03 | C44 | C61 | D04 | D50 | D51 | D64 | D68 | D69 | D70 | D75 | D86 | E03 | E04 | E10 | E11 | E14 | E16 | E21 | E27 | E66 | E78 | E83 | E86 | E89 | F10 | F17 | F31 | F32 | F40 | F41 | G43 | G47 | G51 | G54;G55 | G56;G57 | G81 | H01 | H02 | H11 | H25 | H26 | H33 | H36 | H40 | H43 | H53 | H60 | H65;H66 | I20 | I21;I22 | I25 | I26 | I35 | I42 | I47…	HLA-DQA1, HLA-C, HLA-DQB1, NOTCH4, AGER, PRRC2A, MSH5, HLA-B
E03	LG-network	90	B37 | C50;D05 | C56 | D50 | D51 | D64 | D68 | D69 | D70 | D86 | E10 | E11 | E14 | E16 | E21 | E27 | E66 | E78 | E83 | F31 | F41 | G35 | G54;G55 | G56;G57 | H26 | H35 | H36 | H43 | I10 | I20 | I21;I22 | I25 | I26 | I42 | I47 | I63;I64 | I67 | I73 | I80 | I83 | I84 | J22 | J31 | J42;J44 | J43 | J45 | J47 | J84 | J90;J92;J94 | K20;K21 | K29 | K44 | K52 | K57 | K75 | K80 | K90 | K92 | L03 | L40 | L43…	HLA-DQA1, HLA-C, NOTCH4, HLA-DQB1, AGER, PRRC2A, EGFL8, BAG6, MSH5, HLA-B
E78	LG-network	112	A04 | A08 | B37 | C19;C20 | C44 | C61 | D04 | D50 | D51 | D63 | D64 | D69 | D86 | E03 | E10 | E11 | E14 | E16 | E27 | E66 | E83 | E89 | F05 | F17 | F41 | G31 | G43 | G47 | G56;G57 | H04 | H25 | H26 | H36 | H40 | H43 | I10 | I20 | I21;I22 | I25 | I26 | I35 | I47 | I50 | I65 | I67 | I73 | I74 | I77 | I80 | I84 | J33 | J45 | J47 | J69 | J84 | J90;J92;J94 | K12 | K14 | K20;K21 | K26;K27 | K29 | K30 |…	HLA-DQB1, NOTCH4, PRRC2A, BAG6, HLA-C, HLA-B
I25	NG-network	158	A41 | B34 | B37 | B95 | B96 | C18 | C19;C20 | C34 | C44 | C61 | C82;C83;C85 | D04 | D50 | D51 | D64 | D68 | D69 | D73 | D75 | D86 | E03 | E10 | E11 | E14 | E16 | E27 | E66 | E78 | E83 | E87 | E89 | F05 | F10 | F17 | F31 | F41 | G20 | G31 | G40 | G44 | G45 | G47 | G54;G55 | G99 | H04 | H18 | H25 | H26 | H35 | H36 | H40 | H53 | H54 | H65;H66 | H93 | I08 | I10 | I20 | I21;I22 | I26 | I27 | I31 | I35…	PSMA4~PSMB8, NCR3~BAG6, WWP2~POU5F1, HSPA1A~PLG, HIC1~TCF7L2, PRMT1~HIST1H4A, PSMA4~PSMB9
I25	NG-network	158	A41 | B34 | B37 | B95 | B96 | C18 | C19;C20 | C34 | C44 | C61 | C82;C83;C85 | D04 | D50 | D51 | D64 | D68 | D69 | D73 | D75 | D86 | E03 | E10 | E11 | E14 | E16 | E27 | E66 | E78 | E83 | E87 | E89 | F05 | F10 | F17 | F31 | F41 | G20 | G31 | G40 | G44 | G45 | G47 | G54;G55 | G99 | H04 | H18 | H25 | H26 | H35 | H36 | H40 | H53 | H54 | H65;H66 | H93 | I08 | I10 | I20 | I21;I22 | I26 | I27 | I31 | I35…	reactome_interferon_gamma_signaling, kegg_cell_adhesion_molecules_cams, kegg_antigen_processing_and_presentation, kegg_intestinal_immune_network_for_iga_production, reactome_endosomal_vacuolar_pathway
J45	NG-network	201	A08 | A09 | B07 | B34 | B37 | B95 | B96 | B97 | B98 | C18 | C34 | C50;D05 | D50 | D51 | D64 | D68 | D69 | D73 | D86 | E03 | E04 | E10 | E11 | E14 | E16 | E21 | E27 | E66 | E78 | E83 | E86 | E87 | E89 | F10 | F17 | F20 | F31 | F32 | F40 | F41 | F43 | G45 | G47 | G54;G55 | G56;G57 | G62 | G81 | G99 | H02 | H04 | H11 | H18 | H25 | H26 | H35 | H36 | H40 | H53 | H54 | H60 | H61 | H65;H66 | H83 | H92 |…	RAD50~MDC1, XRCC6~TCF7L2, GATA3~TCF7L2, CDKN2A~ERBB3, HSPA1A~MAPT, WWP2~SMAD3, KDM1A~TRIM39, ERBB3~HLA-A, TRIM27~ZGPAT, XRCC6~TERT, HLA-A~TAP1
J45	NG-network	201	A08 | A09 | B07 | B34 | B37 | B95 | B96 | B97 | B98 | C18 | C34 | C50;D05 | D50 | D51 | D64 | D68 | D69 | D73 | D86 | E03 | E04 | E10 | E11 | E14 | E16 | E21 | E27 | E66 | E78 | E83 | E86 | E87 | E89 | F10 | F17 | F20 | F31 | F32 | F40 | F41 | F43 | G45 | G47 | G54;G55 | G56;G57 | G62 | G81 | G99 | H02 | H04 | H11 | H18 | H25 | H26 | H35 | H36 | H40 | H53 | H54 | H60 | H61 | H65;H66 | H83 | H92 |…	reactome_interferon_signaling, kegg_antigen_processing_and_presentation, kegg_cell_adhesion_molecules_cams, kegg_natural_killer_cell_mediated_cytotoxicity, kegg_endocytosis
E11	NG-network	170	A04 | A09 | A41 | B34 | B37 | B95 | B96 | B98 | C18 | C19;C20 | C34 | C54 | C61 | C82;C83;C85 | D41 | D50 | D51 | D63 | D64 | D68 | D69 | D75 | D86 | E03 | E04 | E16 | E21 | E27 | E66 | E78 | E83 | E86 | E87 | E89 | F05 | F10 | F17 | F20 | F31 | F32 | F40 | F41 | F43 | G20 | G31 | G43 | G44 | G45 | G54;G55 | G56;G57 | G93 | G99 | H02 | H04 | H25 | H26 | H35 | H36 | H40 | H53 | H54 | H61 | H65;H66…	TAP1~CALR, TOMM40~SAMM50, LSM2~SNRPD2, DCC~EIF2B4, DCC~EIF2S2, PHB~RBL2, HUWE1~AMBRA1, CHD4~TRIM27, PHB~SSR1, HLA-E~CALR, HUWE1~CDKN2A, HSPA1A~MAPT, PINX1~TERT, HSPA1A~PLG, SMAD3~ZMIZ1, TRIM39~UBE2E2, HIST1H1A~CCND2, BAK1~HERC1, TAPBP~CALR, CDKN2A~CCND2, TRIM39~UBE2E1, SETD2~SMAD3, MCRS1~TERT, BAK1~BCL2
E11	NG-network	170	A04 | A09 | A41 | B34 | B37 | B95 | B96 | B98 | C18 | C19;C20 | C34 | C54 | C61 | C82;C83;C85 | D41 | D50 | D51 | D63 | D64 | D68 | D69 | D75 | D86 | E03 | E04 | E16 | E21 | E27 | E66 | E78 | E83 | E86 | E87 | E89 | F05 | F10 | F17 | F20 | F31 | F32 | F40 | F41 | F43 | G20 | G31 | G43 | G44 | G45 | G54;G55 | G56;G57 | G93 | G99 | H02 | H04 | H25 | H26 | H35 | H36 | H40 | H53 | H54 | H61 | H65;H66…	reactome_interferon_gamma_signaling, reactome_mhc_class_ii_antigen_presentation, reactome_er_phagosome_pathway, kegg_cell_adhesion_molecules_cams, kegg_antigen_processing_and_presentation, kegg_intestinal_immune_network_for_iga_production
M13	NG-network	86	A09 | C50;D05 | D50 | D64 | D68 | D86 | E03 | E04 | E10 | E11 | E14 | E21 | E27 | E66 | E78 | E89 | F32 | F40 | F41 | F43 | G43 | G45 | G54;G55 | G56;G57 | H25 | H26 | H33 | H35 | H36 | H40 | H52 | H93 | I10 | I20 | I21;I22 | I25 | I35 | I65 | I73 | J42;J44 | J45 | J47 | J84 | K11 | K29 | K42 | K44 | K50 | K57 | K62 | K75 | K76 | K80 | K90 | L03 | L40 | L43 | L53 | L97 | M06 | M10 | M16 | M17 | M…	RBM5~SUZ12, SUZ12~HIST1H1C, RING1~PHC3, SUZ12~PHF1, RNF123~BAG6, ARHGEF12~RHOA, PINX1~TERT, CSNK2B~SUZ12, RHOA~ARNTL, HIC1~TCF7L2
M13	NG-network	86	A09 | C50;D05 | D50 | D64 | D68 | D86 | E03 | E04 | E10 | E11 | E14 | E21 | E27 | E66 | E78 | E89 | F32 | F40 | F41 | F43 | G43 | G45 | G54;G55 | G56;G57 | H25 | H26 | H33 | H35 | H36 | H40 | H52 | H93 | I10 | I20 | I21;I22 | I25 | I35 | I65 | I73 | J42;J44 | J45 | J47 | J84 | K11 | K29 | K42 | K44 | K50 | K57 | K62 | K75 | K76 | K80 | K90 | L03 | L40 | L43 | L53 | L97 | M06 | M10 | M16 | M17 | M…	pid_ptp1b_pathway, pid_pi3kci_pathway, pid_amb2_neutrophils_pathway, pid_txa2pathway, pid_epha_fwdpathway
I20	NG-network	89	B34 | C34 | D50 | D51 | D64 | D68 | D69 | D75 | D86 | E03 | E10 | E11 | E14 | E16 | E21 | E66 | E78 | E89 | F10 | F32 | F41 | G20 | G40 | G43 | G45 | G47 | H25 | H26 | H35 | H36 | H40 | H53 | H93 | I08 | I10 | I21;I22 | I25 | I27 | I31 | I35 | I42 | I45 | I46 | I47 | I65 | I67 | I71 | I72 | I73 | I74 | I77 | J18 | J42;J44 | J43 | J45 | J47 | J84 | J90;J92;J94 | K20;K21 | K44 | K57 | K70 | K74 | K…	TUBB~AKT1, NCR3~BAG6, CSNK2B~RNF2, HSPA1A~PLG, HIC1~TCF7L2
I20	NG-network	89	B34 | C34 | D50 | D51 | D64 | D68 | D69 | D75 | D86 | E03 | E10 | E11 | E14 | E16 | E21 | E66 | E78 | E89 | F10 | F32 | F41 | G20 | G40 | G43 | G45 | G47 | H25 | H26 | H35 | H36 | H40 | H53 | H93 | I08 | I10 | I21;I22 | I25 | I27 | I31 | I35 | I42 | I45 | I46 | I47 | I65 | I67 | I71 | I72 | I73 | I74 | I77 | J18 | J42;J44 | J43 | J45 | J47 | J84 | J90;J92;J94 | K20;K21 | K44 | K57 | K70 | K74 | K…	reactome_interferon_gamma_signaling, biocarta_inflam_pathway, kegg_cell_adhesion_molecules_cams, kegg_antigen_processing_and_presentation, pid_amb2_neutrophils_pathway, kegg_intestinal_immune_network_for_iga_production
K57	NG-network	102	A09 | A41 | B37 | B95 | B96 | C18 | C19;C20 | C34 | C82;C83;C85 | D50 | D51 | D64 | D69 | D73 | D75 | E03 | E10 | E11 | E14 | E21 | E27 | E66 | E78 | E83 | E89 | F05 | F10 | F17 | F40 | G20 | G31 | G47 | H40 | H54 | I08 | I10 | I20 | I25 | I26 | I35 | I45 | I46 | I50 | I65 | I67 | I71 | I72 | I73 | I84 | I85 | J42;J44 | J43 | J45 | J47 | J84 | J90;J92;J94 | J98 | K20;K21 | K22 | K26;K27 | K29 | K…	POLR2A~MDC1, SAMM50~TOMM22, HDAC5~PHB, GTF2H4~POLR2A, TRIM27~LNX1, SIRT1~HNF1A, HIST1H1C~POLR2A, PINX1~TERT, TOMM40~TOMM22, CSNK2B~SIRT1, TRIM27~ZGPAT, ARHGEF12~CUL3, PHB~CUL3, RNF5~ABHD16A, CDKN2A~SLC4A1
K57	NG-network	102	A09 | A41 | B37 | B95 | B96 | C18 | C19;C20 | C34 | C82;C83;C85 | D50 | D51 | D64 | D69 | D73 | D75 | E03 | E10 | E11 | E14 | E21 | E27 | E66 | E78 | E83 | E89 | F05 | F10 | F17 | F40 | G20 | G31 | G47 | H40 | H54 | I08 | I10 | I20 | I25 | I26 | I35 | I45 | I46 | I50 | I65 | I67 | I71 | I72 | I73 | I84 | I85 | J42;J44 | J43 | J45 | J47 | J84 | J90;J92;J94 | J98 | K20;K21 | K22 | K26;K27 | K29 | K…	reactome_interferon_gamma_signaling, kegg_cell_adhesion_molecules_cams, kegg_antigen_processing_and_presentation, reactome_pd1_signaling, kegg_intestinal_immune_network_for_iga_production, reactome_endosomal_vacuolar_pathway
D64	NG-network	99	A09 | A41 | B37 | B95 | B96 | C18 | C19;C20 | C82;C83;C85 | D68 | D69 | D70 | D73 | D75 | E03 | E10 | E11 | E14 | E16 | E21 | E27 | E66 | E78 | E83 | E89 | F10 | F31 | F32 | F41 | G20 | G93 | I10 | I20 | I25 | I26 | I27 | I31 | I35 | I47 | I71 | I72 | I73 | I77 | I78 | I80 | I84 | I85 | I89 | J18 | J22 | J42;J44 | J43 | J45 | J47 | J84 | J90;J92;J94 | J96 | J98 | K12 | K20;K21 | K22 | K29 | K30 |…	BRD2~HIST1H3A, HIST1H3A~TAF1A, KIFC1~HIST1H3A, PSMA4~PSMB8, PHF1~HIST1H3A, BRD2~HIST1H4A, HSPA1A~MAPT, HIST1H1C~WDR12, HSPA1A~PLG, WWP2~PDLIM7, PBRM1~HIST1H4A, KAT5~HIST1H4A, PINX1~HIST1H3A, EHMT2~HIST1H3A, PSMA4~PSMB9
D64	NG-network	99	A09 | A41 | B37 | B95 | B96 | C18 | C19;C20 | C82;C83;C85 | D68 | D69 | D70 | D73 | D75 | E03 | E10 | E11 | E14 | E16 | E21 | E27 | E66 | E78 | E83 | E89 | F10 | F31 | F32 | F41 | G20 | G93 | I10 | I20 | I25 | I26 | I27 | I31 | I35 | I47 | I71 | I72 | I73 | I77 | I78 | I80 | I84 | I85 | I89 | J18 | J22 | J42;J44 | J43 | J45 | J47 | J84 | J90;J92;J94 | J96 | J98 | K12 | K20;K21 | K22 | K29 | K30 |…	reactome_interferon_gamma_signaling, reactome_interferon_signaling, kegg_cell_adhesion_molecules_cams, kegg_antigen_processing_and_presentation, reactome_apoptosis, reactome_meiosis
K20;K21	NG-network	79	A09 | B37 | B96 | C61 | D50 | D51 | D64 | D68 | D69 | D75 | D86 | E03 | E04 | E10 | E11 | E14 | E16 | E21 | E27 | E66 | E78 | E83 | E89 | F41 | G43 | G47 | G54;G55 | H35 | H36 | H93 | I10 | I20 | I25 | I26 | I85 | J02 | J18 | J32 | J33 | J35 | J42;J44 | J45 | J47 | J90;J92;J94 | K22 | K29 | K30 | K44 | K50 | K51 | K55 | K57 | K63 | K80 | K82 | K90 | K92 | L30 | L40 | L43 | M05 | M06 | M07 | M16 |…	RC3H1~SNRPD2, RC3H1~OTUD4, ESR1~MPG, TUBB~TUBA1A, MYD88~TLR9, DDX17~RC3H1, PRELID1~TRIAP1, XRCC6~HOXC4, FHL2~IER3, FGFR1~NCAM1, KLHL26~CUL3, GRB7~RET, RET~AIP, NCBP1~LIN28A, TUBB~CUL4B, RET~STAT3, CBLC~RET, RC3H1~KIF11, TUBB~ADAP2, HNRNPR~RC3H1, RET~PDLIM7, NCR3~BAG6, TUBB~AKT1, RC3H1~RIOK1, TUBB~PEX14, HBZ~SP1, CTNNB1~RET, RC3H1~RPL12, NEDD4~RET, RC3H1~MATR3, MDM2~IER3, TSR1~LIN28A, HSPA4~TRIAP1…
K20;K21	NG-network	79	A09 | B37 | B96 | C61 | D50 | D51 | D64 | D68 | D69 | D75 | D86 | E03 | E04 | E10 | E11 | E14 | E16 | E21 | E27 | E66 | E78 | E83 | E89 | F41 | G43 | G47 | G54;G55 | H35 | H36 | H93 | I10 | I20 | I25 | I26 | I85 | J02 | J18 | J32 | J33 | J35 | J42;J44 | J45 | J47 | J90;J92;J94 | K22 | K29 | K30 | K44 | K50 | K51 | K55 | K57 | K63 | K80 | K82 | K90 | K92 | L30 | L40 | L43 | M05 | M06 | M07 | M16 |…	reactome_interferon_gamma_signaling, kegg_cell_adhesion_molecules_cams, kegg_antigen_processing_and_presentation, reactome_endosomal_vacuolar_pathway, reactome_antigen_presentation_folding_assembly_and_peptide_loading_of_class_i_mhc
I10	NG-network	235	A08 | A09 | A41 | A49 | B07 | B34 | B37 | B95 | B96 | C18 | C19;C20 | C34 | C43;D03 | C44 | C54 | C61 | C82;C83;C85 | D04 | D41 | D50 | D51 | D63 | D64 | D68 | D69 | D70 | D73 | D75 | D86 | E03 | E04 | E10 | E11 | E14 | E16 | E21 | E27 | E66 | E78 | E83 | E86 | E87 | E89 | F05 | F10 | F17 | F20 | F31 | F32 | F40 | F41 | F43 | G20 | G25 | G31 | G40 | G43 | G44 | G45 | G47 | G51 | G54;G55 | G56;G57…	BCAP31~HLA-A, NEU1~CTSA, RNF5~UBE2D3, TRIM31~UBE2D3, LSM4~LSM2, LSM1~LSM2, TGOLN2~HLA-A, HIST1H1B~CCNE1
I10	NG-network	235	A08 | A09 | A41 | A49 | B07 | B34 | B37 | B95 | B96 | C18 | C19;C20 | C34 | C43;D03 | C44 | C54 | C61 | C82;C83;C85 | D04 | D41 | D50 | D51 | D63 | D64 | D68 | D69 | D70 | D73 | D75 | D86 | E03 | E04 | E10 | E11 | E14 | E16 | E21 | E27 | E66 | E78 | E83 | E86 | E87 | E89 | F05 | F10 | F17 | F20 | F31 | F32 | F40 | F41 | F43 | G20 | G25 | G31 | G40 | G43 | G44 | G45 | G47 | G51 | G54;G55 | G56;G57…	kegg_antigen_processing_and_presentation, reactome_phosphorylation_of_cd3_and_tcr_zeta_chains, pid_amb2_neutrophils_pathway, reactome_meiotic_recombination, reactome_meiosis
E66	NG-network	97	B95 | C50;D05 | D50 | D51 | D64 | D68 | D86 | E03 | E04 | E10 | E11 | E14 | E16 | E21 | E78 | E83 | E89 | F10 | F17 | F32 | F41 | G43 | G54;G55 | G56;G57 | G99 | H25 | H36 | H40 | H93 | I10 | I20 | I21;I22 | I25 | I26 | I31 | I35 | I44 | I45 | I63;I64 | I65 | I71 | I73 | I85 | I89 | J39 | J42;J44 | J43 | J45 | J47 | J84 | K20;K21 | K29 | K42 | K44 | K56 | K57 | K65 | K70 | K74 | K75 | K76 | K80 |…	TNKS~MDC1, TOMM40~SAMM50, HSPA1A~MAPT, PINX1~TERT, PHB~RBL2, HIST1H4A~KAT8, CSNK2B~TRIB3
E66	NG-network	97	B95 | C50;D05 | D50 | D51 | D64 | D68 | D86 | E03 | E04 | E10 | E11 | E14 | E16 | E21 | E78 | E83 | E89 | F10 | F17 | F32 | F41 | G43 | G54;G55 | G56;G57 | G99 | H25 | H36 | H40 | H93 | I10 | I20 | I21;I22 | I25 | I26 | I31 | I35 | I44 | I45 | I63;I64 | I65 | I71 | I73 | I85 | I89 | J39 | J42;J44 | J43 | J45 | J47 | J84 | K20;K21 | K29 | K42 | K44 | K56 | K57 | K65 | K70 | K74 | K75 | K76 | K80 |…	kegg_cell_adhesion_molecules_cams, pid_a6b1_a6b4_integrin_pathway, reactome_rna_pol_i_transcription, pid_amb2_neutrophils_pathway, reactome_costimulation_by_the_cd28_family
E03	NG-network	161	A08 | A41 | B34 | B37 | B96 | B97 | C34 | C50;D05 | C82;C83;C85 | D50 | D51 | D64 | D68 | D69 | D70 | D73 | D86 | E10 | E11 | E14 | E16 | E21 | E27 | E66 | E78 | E83 | E86 | E87 | F17 | F31 | F32 | F41 | F43 | G20 | G35 | G43 | G45 | G47 | G54;G55 | G56;G57 | G81 | G93 | G99 | H02 | H04 | H25 | H26 | H35 | H36 | H40 | H50 | H52 | H53 | H54 | H83 | I08 | I10 | I20 | I21;I22 | I24 | I25 | I26 | I27…	SMAD3~SH2D2A, UHRF1~UHRF1BP1, PSMA4~PSMB8, MLH1~CCDC33, NUDC~FKBP5, HIST1H4A~KAT8, STAT3~TWIST1, TNFRSF1B~TRAF3, HNRNPUL1~BRD7, SMARCA4~STAT3, PRMT1~ILF3, BAZ2A~HIST1H4A, HSPA1A~PLG, RING1~UBE2E1, INSR~PTPN11, ANP32B~HIST1H3A, KPNB1~PTPN2, FOXP1~FOXP2, OTUD7B~PIK3R3, TRIM27~ZGPAT, IRF7~SMAD3, NCBP1~SLBP, BRD2~HIST1H3A, TRIM39~UBE2E1, NTRK1~PLCG1, IRF3~TRAF3, KAT5~HIST1H4A, HIC1~STAT3, ARIH2~MDM2,…
E03	NG-network	161	A08 | A41 | B34 | B37 | B96 | B97 | C34 | C50;D05 | C82;C83;C85 | D50 | D51 | D64 | D68 | D69 | D70 | D73 | D86 | E10 | E11 | E14 | E16 | E21 | E27 | E66 | E78 | E83 | E86 | E87 | F17 | F31 | F32 | F41 | F43 | G20 | G35 | G43 | G45 | G47 | G54;G55 | G56;G57 | G81 | G93 | G99 | H02 | H04 | H25 | H26 | H35 | H36 | H40 | H50 | H52 | H53 | H54 | H83 | I08 | I10 | I20 | I21;I22 | I24 | I25 | I26 | I27…	reactome_meiosis, reactome_interferon_signaling, kegg_cell_adhesion_molecules_cams, kegg_antigen_processing_and_presentation, kegg_natural_killer_cell_mediated_cytotoxicity, kegg_endocytosis
E78	NG-network	183	A09 | A41 | B34 | B37 | B95 | B96 | C18 | C19;C20 | C34 | C44 | C61 | C82;C83;C85 | D04 | D50 | D51 | D64 | D68 | D69 | D73 | D75 | D86 | E03 | E04 | E10 | E11 | E14 | E16 | E21 | E27 | E66 | E83 | E87 | E89 | F05 | F10 | F17 | F31 | F32 | F40 | F41 | G31 | G40 | G45 | G54;G55 | G56;G57 | G81 | G93 | G99 | H02 | H04 | H25 | H26 | H33 | H35 | H36 | H40 | H53 | H54 | H65;H66 | H93 | I08 | I10 | I20…	DTX3L~HIST1H4A, PSMA5~PSMB8, HSPA1A~PLG, LSM2~SNRPD2, KAT5~HIST1H4A, CDC37~FKBPL
E78	NG-network	183	A09 | A41 | B34 | B37 | B95 | B96 | C18 | C19;C20 | C34 | C44 | C61 | C82;C83;C85 | D04 | D50 | D51 | D64 | D68 | D69 | D73 | D75 | D86 | E03 | E04 | E10 | E11 | E14 | E16 | E21 | E27 | E66 | E83 | E87 | E89 | F05 | F10 | F17 | F31 | F32 | F40 | F41 | G31 | G40 | G45 | G54;G55 | G56;G57 | G81 | G93 | G99 | H02 | H04 | H25 | H26 | H33 | H35 | H36 | H40 | H53 | H54 | H65;H66 | H93 | I08 | I10 | I20…	biocarta_inflam_pathway, kegg_cell_adhesion_molecules_cams, kegg_antigen_processing_and_presentation, reactome_generation_of_second_messenger_molecules, reactome_endosomal_vacuolar_pathway
J42;J44	NG-network	82	A41 | B95 | B96 | C34 | D50 | D51 | D64 | D68 | D69 | D75 | D86 | E03 | E10 | E11 | E14 | E16 | E21 | E27 | E66 | E78 | E83 | E89 | F17 | F31 | G40 | G47 | G99 | H25 | H26 | H35 | H36 | H40 | I10 | I20 | I21;I22 | I25 | I26 | I35 | I44 | I65 | I71 | I73 | I77 | I80 | I84 | I89 | J38 | J39 | J43 | J45 | J47 | J84 | J90;J92;J94 | K14 | K20;K21 | K29 | K40 | K44 | K52 | K57 | K62 | K80 | L03 | L40 |…	MCRS1~PINX1, TNKS~MDC1, UBXN7~WDR11, HNRNPUL1~BRD7, BRD7~PBRM1, PSMA4~PSMB8, PECAM1~PTPN6, PINX1~TERT, ERBB2~PTPN6, BLZF1~TNKS, EPOR~PTPN6, PINX1~HIST1H3A, CCDC88A~PTPN6, PSMA4~PSMB9
J42;J44	NG-network	82	A41 | B95 | B96 | C34 | D50 | D51 | D64 | D68 | D69 | D75 | D86 | E03 | E10 | E11 | E14 | E16 | E21 | E27 | E66 | E78 | E83 | E89 | F17 | F31 | G40 | G47 | G99 | H25 | H26 | H35 | H36 | H40 | I10 | I20 | I21;I22 | I25 | I26 | I35 | I44 | I65 | I71 | I73 | I77 | I80 | I84 | I89 | J38 | J39 | J43 | J45 | J47 | J84 | J90;J92;J94 | K14 | K20;K21 | K29 | K40 | K44 | K52 | K57 | K62 | K80 | L03 | L40 |…	reactome_interferon_gamma_signaling, kegg_cell_adhesion_molecules_cams, kegg_antigen_processing_and_presentation, reactome_pd1_signaling, reactome_transmission_across_chemical_synapses, reactome_neurotransmitter_receptor_binding_and_downstream_transmission_in_the_postsynaptic_cell
