## Additional files for "A global overview of genetically interpretable comorbidities among common diseases in UK Biobank": Table S10.xlsx

### Sheet: Modules in LG-network
Comorbidity Module	Module size	Disease	Featured categories	Hub diseases	Top 5 genes shared by hub diseases
LG-module1	33	J22 | E66 | M54 | H53 | G51 | G47 | K66 | M43 | N62 | M13 | N28 | G99 | N60 | M75 | M16 | M15 | J30 | G93 | N83 | F32 | M84;M94 | F31 | M48 | G54;G55 | C50;D05 | G40 | H11 | G45 | N80 | M24 | L03 | M51 | J84	Neurological-Spine	E66 | M54	E66 Obesity: STH, MTMR9, ARL17B, CRHR1, PBX3, DOCK11, MSRA, UBXN7, DEFB136, WNT3, BLK, MST1, MAPT, SLC9B2, MLLT10, C18orf8, XKR6, DEFB134, KANSL1, FDFT1, KIAA1147, GPX1, SOX7, FAIM2, MON1A, BSN, ZNF768, BCL11B, CAMKV, NPC1, SPPL2C, LRRC37A, NSF, FTO, TCTA, PINX1, MST1R M54 Dorsalgia: FTSJ3, STRADA, NPC1, TSC2, LIMD2, ARNTL, PKD1, MLLT10, C18orf8, DCC
LG-module2	33	C61 | N41 | D41 | K63 | N13 | I84 | K58 | B96 | N32 | N92 | C18 | C67 | C19;C20 | N39 | I47 | G35 | N43 | N21 | N47 | N94 | N48 | N50 | N40 | N42 | N84 | A04 | N81 | N20 | K60;K61 | K56 | N35 | N23 | K62	Male genital organs-Neoplasm-Urinary	N40 | N39 | N32	N40 Hyperplasia of prostate: MSH5, HSPA1L, HLA-C, HLA-DQB1, HIST1H3J, EGFL8, CLIC1, ZSCAN16, KLK2, BTN2A1, VWA7, HLA-DRA, ZKSCAN8, TRIM31, PRRT1, NOTCH4, ZKSCAN4, HLA-B, ZSCAN9, ZBTB38, LOC102724392, C6orf15, HNF1B, HIST1H2BN, HLA-DQA1, PBX2, CCHCR1, HIST1H2AM, TNXB, HLA-A, HIST1H2BM, PSORS1C2, RNF5, C2, TERT, CDKN2B, PSORS1C1, PRRC2A, HIST1H2AJ, LSM2, WDR11, CLPTM1L, ZNF165, AGER, HIST1H3C, SLC4…
LG-module3	31	F41 | D75 | L40 | K92 | K51 | K20;K21 | J47 | K41 | M20 | M07 | G56;G57 | K52 | L53 | K90 | M31 | K26;K27 | K44 | K50 | D64 | M72 | M06 | K30 | M67 | K22 | M18 | G62 | M35 | M81 | K29 | E05 | M05	Gastrointestinal-Immunological	/	/
LG-module4	29	D51 | B37 | D50 | H26 | I20 | E14 | D70 | E27 | H35 | E21 | J40 | N18 | H40 | H43 | I77 | I24 | L97 | E10 | E83 | H25 | H36 | M86 | E16 | E89 | D69 | H33 | I65 | H52 | D86	Endocrine-Hematological-Ophthalmological	I20 | N18 | H26	I20 Angina pectoris: HLA-C, HLA-DQB1, CLIC1, PRRT1, HLA-DRB1, LY6G5B, HLA-B, HLA-DQA1, PRRC2A N18 Chronic renal failure: MSH5, DDAH2, C6orf48, NOTCH4, BAG6, PRRC2A, CLIC1, VWA7, HLA-DQA1 H26 Other cataract: BMP3, RIC8A, NECTIN2, PBRM1, ITIH3, VWA7, NEK4, BAG6, STAB1, FSCN2, LOC338694, DDAH2, BET1L, SPCS1, METRNL, SLC24A3, ITIH1, TEX14, CDKN2B, NT5DC2, PRRC2A, GLT8D1, SAMD8, ZNF569, GNL3
LG-module5	20	K14 | I67 | K25 | I21;I22 | I70 | I50 | I73 | J86;J93 | G31 | J18 | F17 | F05 | J90;J92;J94 | J96 | J42;J44 | J43 | C34 | M85 | I35 | I71	Cardiovascular-Respiratory	F17 | J42;J44 | J18	F17 Mental and behavioural disorders due to use of tobacco: DRD2, IREB2, CHRNA3, CHRNA4, ADGRB2, MED27 J42 Unspecified chronic bronchitis;J44 Other chronic obstructive pulmonary disease: IREB2, CHRNA4, CHRNA3, MED27, CHRNB4, CHRNA5, PSMA4, SOX7, ADAMTS7, MED24, HYKK, ABI2 J18 Pneumonia, organism unspecified: MXD3, IREB2, PRELID1
LG-module6	16	K43 | K82 | I85 | H91 | K74 | I12 | K75 | M10 | K42 | K70 | K76 | K40 | K81 | I45 | K80 | K83	Hepatobiliary pancreas	K80 | K74 | K76	K80 Cholelithiasis: ABCB4, RAC1, CHID1, SULT2A1, NRBP1, KRTCAP3, GTF3C2, ABCG8, SETBP1, ZNF512, ATRAID, PPM1G, GPN1, SNX17, EIF2B4, MLLT10, GCKR, TM4SF4, DYNC2LI1, ABCG5, LRPPRC, DMC1, DAGLB, DDX17, AGER, PNPLA3 K74 Fibrosis and cirrhosis of liver: SAMM50, PNPLA3 K76 Other diseases of liver: SAMM50, PNPLA3
LG-module7	14	M22;M23 | I80 | I74 | M19 | M47 | H81 | M25 | M17 | D68 | M65 | M79 | I83 | H83 | I26	Joint	I80 | M19 | M17 | M79 | I26	I80 Phlebitis and thrombophlebitis: TP53INP2, SLC44A2, KLKB1, C11orf49, MED22, SELL, KIFAP3, CACFD1, TSPAN15, PLRG1, MAP1LC3A, METTL18, ABO, SLC2A6, SNORD24, F2, FGB, PROCR, SNORD36B, TRPC4AP, F11, SELE, STKLD1, TLR3, F5, ATP1B1, GSS, SURF6, LINC00970, FAM83C, FGA, LOC101928596, NME7, BLZF1, REXO4, C1orf112, GGT7, SLC19A2, SURF1, AMBRA1, SELP, ITCH, UQCC1, SURF4, FUT2, RAPSN, SNORD36A, F11-AS1, C…
LG-module8	10	C44 | L85 | L57 | L98 | D04 | C43;D03 | L82 | L72 | L30 | G20	Dermatological-Neoplasm	C44	C44 Other malignant neoplasms of skin: FAM157C, TP53INP2, TCF25, DYNLRB1, CASP8, CHMP4B, TMEM237, NCOA6, MAP1LC3A, ALS2CR12, ZNF276, ASIP, PIGU, CDKN2A, SPATA33, TRPC4AP, CDK10, DBNDD1, MIR499B, FANCA, TUBB3, GAS8, RPL13, LOC102724392, SLC45A2, FOXP1, BEND3, VPS9D1, MC1R, MIR499A, IRF4, HLA-DQA1, BACH2, GSS, EIF2S2, GAS8-AS1, LOC101927817, ANKRD11, OR2J3, LOC100287036, DPEP1, RBM39, CENPBD1, GGT7…
LG-module9	3	J31 | J33 | J32	/	/	/
LG-module10	2	C64 | I95	/	/	/
LG-module11	2	I63;I64 | J69	/	/	/
