## Additional files for "A global overview of genetically interpretable comorbidities among common diseases in UK Biobank": Table S11.xlsx

### Sheet: Modules in NG-network
Comorbidity Module	Module size	Disease	Featured categories	Hub diseases	Top 5 PPIs shared by hub diseases	Top 5 Pathways shared by hub diseases
NG-module1	49	M66 | M16 | M25 | M48 | G99 | G81 | G56;G57 | M80 | G62 | M70 | M67 | J40 | G20 | I61 | E21 | M43 | M06 | H54 | L40 | M72 | M53 | C50;D05 | M18 | M87 | G95 | E89 | M65 | I44 | M15 | M81 | M51 | E04 | G47 | G54;G55 | M85 | K58 | G43 | M84;M94 | M05 | L60 | M47 | K86 | M07 | M31 | M17 | M22;M23 | M54 | M20 | M46	Bone-Joint-Muscular-Neurological-Spine	/	/	/
NG-module2	41	I74 | M19 | H53 | I80 | B98 | E27 | B37 | I77 | C82;C83;C85 | J22 | L43 | D75 | E83 | D86 | J90;J92;J94 | N13 | I45 | K14 | J96 | B95 | B96 | L97 | E16 | K12 | E14 | D69 | I85 | I89 | D50 | L03 | I46 | M86 | M71 | K52 | I83 | D68 | A41 | I26 | E86 | M79 | J98	Hematological-Infectious	/	/	/
NG-module3	39	D41 | N31 | F40 | N32 | N21 | M10 | N18 | C61 | L53 | D70 | N20 | I50 | K40 | I31 | J43 | J84 | K56 | A09 | N30 | K43 | K66 | N40 | N48 | L29 | K41 | J47 | C34 | I71 | I27 | N39 | I08 | A04 | N43 | N50 | N12 | N47 | N42 | K42 | N45	Male genital organs-Urinary	N40 | N39	N40 Hyperplasia of prostate: DLEU1~KAT5, RNASEH2B~RNASEH2C, KAT5~HIST1H4A, CDKN2A~KAT5, PPM1G~HIST1H2BK, CHD3~HIST1H2BB, EHMT2~CUX1, UBD~SQSTM1, TRIM27~PIAS1, HIST1H1C~WDR12, TP63~CDC16, TUBB~TUBA1A, CHD3~HIST1H4A, VCL~TUBA1A, TRIM39~CACTIN, PPP1R18~PPP1CA, EHMT2~CTBP2, CDKN2A~MAPK8, FERMT2~VCL, CDKN2A~CTBP2, CDKN2A~MDM4, RNF5~ABHD16A, FAF1~RELA, SP1~TFAP4, HMGA1~SP1, TRIM27~ZGPAT, UBE2W~RNF5, HN…	N40 Hyperplasia of prostate: reactome_rna_pol_i_rna_pol_iii_and_mitochondrial_transcription, reactome_antigen_presentation_folding_assembly_and_peptide_loading_of_class_i_mhc, reactome_telomere_maintenance, kegg_endocytosis, reactome_chromosome_maintenance, kegg_antigen_processing_and_presentation, reactome_interferon_gamma_signaling, kegg_cell_adhesion_molecules_cams, reactome_meiotic_recombinat…
NG-module4	33	J18 | I95 | I47 | M35 | G45 | H00 | H26 | H40 | I67 | E10 | E87 | I21;I22 | L08 | G93 | I65 | B34 | I35 | H35 | F17 | H93 | G35 | L30 | F41 | F32 | I63;I64 | I73 | I69 | H25 | H11 | H04 | H36 | M75 | H33	Cardiovascular-Ophthalmological	F17 | E10 | I21;I22 | M35	F17 Mental and behavioural disorders due to use of tobacco: ETV5~RFWD2, ERBB2~PTPN11, ERBB2~PLCG1, MDFIC~CCNT1, KHDRBS1~PPP1R13B, RAD51C~XRCC3, ERBB2~ERBB3, ERBB2~MUC4, STK26~CTTNBP2, STRN~CTTNBP2, TRIB3~RFWD2, RFWD2~CUL4B, RFWD2~CCT6A, TNRC6B~APBA3 E10 Insulin-dependent diabetes mellitus: CDKN2A~DAXX, CDKN2A~ERBB3, PBRM1~HIST1H4A, MDM2~TRIM27, EHMT2~SMARCAD1, ERBB2~ERBB3, HSPA1A~PLG, MDM2~IER3, …	F17 Mental and behavioural disorders due to use of tobacco: biocarta_neurotransmitters_pathway, reactome_highly_calcium_permeable_postsynaptic_nicotinic_acetylcholine_receptors, kegg_aminoacyl_trna_biosynthesis, reactome_acetylcholine_binding_and_downstream_events, reactome_presynaptic_nicotinic_acetylcholine_receptors, reactome_amine_derived_hormones E10 Insulin-dependent diabetes mellitus: reac…
NG-module5	27	K51 | G40 | F10 | K30 | K92 | K60;K61 | I84 | K63 | I42 | K62 | K31 | K85 | K91 | K44 | C18 | C19;C20 | N17 | K59 | K22 | K75 | D51 | K50 | K90 | D73 | E53 | K29 | F31	Gastrointestinal	K44 | K29 | K92 | K62	K44 Diaphragmatic hernia: UBE2E3~RNF5, PINX1~HIST1H3A, MAX~EP400, UBE2E3~TRIM39, STAG1~PDS5B, UQCC1~UQCC2, NFKB1~HIF1AN, MAX~RING1, UBE2E3~RNF111, ANKS1A~HIF1AN, CEP250~LGALS3BP, HIST1H1C~WDR12 K29 Gastritis and duodenitis: UBE2E3~RNF5, GTF2H4~MED21, NCR3~BAG6 K92 Other diseases of digestive system: SMAD7~RNF111, TFIP11~ZGPAT, DYNLL1~CLINT1, UBE2E3~RNF111, PICALM~CLINT1 K62 Other diseases of anus…	K44 Diaphragmatic hernia: reactome_rna_pol_i_transcription, reactome_er_phagosome_pathway, reactome_amyloids, reactome_rna_pol_i_rna_pol_iii_and_mitochondrial_transcription, reactome_packaging_of_telomere_ends, reactome_antigen_presentation_folding_assembly_and_peptide_loading_of_class_i_mhc, kegg_natural_killer_cell_mediated_cytotoxicity, pid_telomerase_pathway, reactome_telomere_maintenance, re…
NG-module6	12	I12 | K26;K27 | K83 | K76 | K74 | K80 | F05 | K82 | K81 | G31 | K70 | I72	Hepatobiliary pancreas	K80	K80 Cholelithiasis: SAMM50~TOMM22, TOMM40~TOMM22, SH3RF1~RAC1	K80 Cholelithiasis: reactome_lipid_digestion_mobilization_and_transport, reactome_biological_oxidations, kegg_drug_metabolism_cytochrome_p450, reactome_abca_transporters_in_lipid_homeostasis, kegg_glycosphingolipid_biosynthesis_lacto_and_neolacto_series, reactome_fatty_acid_triacylglycerol_and_ketone_body_metabolism, kegg_abc_transporters, reactome_abc_family_proteins_mediated_transport, reactome…
NG-module7	10	H83 | D06;N87 | N80 | N92 | N93 | N81 | N84 | N72;N75 | B97 | N83	Female genital organs	D06;N87 | N92 | N81	D06 Carcinoma in situ of cervix uteri;N87 Dysplasia of cervix uteri: EEF1A1~HTRA2, ERBB2~PDGFRA, EEF1A1~ABCC1, EEF1A1~ESR2 N92 Excessive, frequent and irregular menstruation: EEF1A1~ESR2 N81 Female genital prolapse: UBE2J1~AUP1, PTPN14~ACAD11	D06 Carcinoma in situ of cervix uteri;N87 Dysplasia of cervix uteri: reactome_sema4d_in_semaphorin_signaling, reactome_sema4d_induced_cell_migration_and_growth_cone_collapse, kegg_intestinal_immune_network_for_iga_production N92 Excessive, frequent and irregular menstruation: biocarta_tel_pathway, reactome_telomere_maintenance, reactome_chromosome_maintenance, reactome_extension_of_telomeres, pid…
NG-module8	9	L02 | L98 | L82 | L72 | D04 | C44 | L57 | C43;D03 | B07	Dermatological-Neoplasm	C44	C44 Other malignant neoplasms of skin: TUBB4A~POU5F1, PARK7~PRDX5, PARK7~TP53, RPRD2~HIF1AN, MCL1~TP53, MCL1~BAD, SPAG5~MAPRE1, AAR2~TTC27	C44 Other malignant neoplasms of skin: reactome_tcr_signaling, reactome_translocation_of_zap_70_to_immunological_synapse, biocarta_arf_pathway, kegg_melanogenesis, kegg_antigen_processing_and_presentation, kegg_non_small_cell_lung_cancer, reactome_phosphorylation_of_cd3_and_tcr_zeta_chains, reactome_downstream_tcr_signaling, biocarta_tel_pathway, sa_g1_and_s_phases, reactome_intrinsic_pathway_for…
NG-module9	6	H92 | J31 | J33 | J34 | H65;H66 | J32	Ear, Nose, Throat	J33	J33 Nasal polyp: TAC1~BAG6, PFDN6~PPP1CC	J33 Nasal polyp: reactome_downstream_tcr_signaling, reactome_tcr_signaling, reactome_translocation_of_zap_70_to_immunological_synapse, reactome_interferon_signaling, kegg_endocytosis, kegg_cell_adhesion_molecules_cams, reactome_pd1_signaling, reactome_interferon_gamma_signaling, kegg_antigen_processing_and_presentation, pid_il12_2pathway, reactome_mhc_class_ii_antigen_presentation, reactome_il_re…
NG-module10	2	H91 | H72	/	/	/	/
